# Dermal trypanosomes in seropositive suspects of *gambiense* human African trypanosomiasis in Côte d’Ivoire

**DOI:** 10.1101/2025.04.08.25325162

**Authors:** Martial Kassi N’Djetchi, Mélika Barkissa Traoré, Innocent Abé, Bamoro Coulibaly, Valentin Nanan, Thomas Konan, Louis N’Dri, Ibrahim Sadissou, Jean-Mathieu Bart, Bruno Bucheton, Magali Tichit, David Hardy, Salimatou Boiro, Aïssata Camara, Christelle Travaillé, Aline Crouzols, Nathalie Petiot, Adeline Ségard, Lingue Kouakou, Mariame Camara, Mamadou Camara, Dramane Kaba, Mathurin Koffi, Vincent Jamonneau, Brice Rotureau

## Abstract

In the population at risk of *gambiense* human African trypanosomiasis (gHAT), the prevalence of extravascular parasite carriage remains unclear. Here, we conducted an observational clinical study in the hypo-endemic gHAT foci of Sinfra and Bonon in Côte d’Ivoire from 2019 to 2022. A total of 74 individuals were enrolled, including 45 suspects previously found positive at least once in a serological test for gHAT and followed by the national elimination programme of Côte d’Ivoire, as well as 29 seronegative controls. No significant differences between groups were observed for any epidemiological parameters and any clinical parameters at enrolment. Whereas trypanosome DNA was detected in the blood of 0/29 controls and 2/45 suspects, the presence of extravascular dermal trypanosomes was assessed by immuno-histochemistry (fixed trypanosome cells) and/or PCR (trypanosome DNA) in about 1/3 of the suspects (14/45, 31%). However, no *gambiense*-specific test was found positive in the present study. Hence, the skin could represent an anatomical reservoir for African trypanosomes sustaining a low level of transmission in hypo-endemic foci.

**Author summary:** In the population at risk of sleeping sickness, the number of people bearing trypanosome parasites in their skin remains unclear. Here, we conducted an observational clinical study in the hypo-endemic transmission foci of Sinfra and Bonon in Côte d’Ivoire from 2019 to 2022. A total of 74 individuals were enrolled, including 45 suspects previously found positive at least once in a test on blood and followed by the national elimination programme of Côte d’Ivoire, as well as 29 negative controls. No significant differences between groups were observed for any epidemiological parameters and any clinical parameters at enrolment. Whereas trypanosome DNA was detected in the blood of 0/29 controls and 2/45 suspects, the presence of dermal trypanosomes was assessed by immuno-histochemistry (fixed trypanosome cells) and/or molecular biology (PCR to detect trypanosome DNA) in about 1/3 of the suspects (14/45, 31%). However, no *gambiense*-specific test was found positive in the present study. Hence, the skin could represent an anatomical reservoir for African trypanosomes sustaining a low level of transmission in hypo-endemic foci.
