## Supplementary material for "Dermal trypanosomes in seropositive suspects of *gambiense* human African trypanosomiasis in Côte d’Ivoire": Sup Table 1

### Sheet: Feuil1
Group	ID TrypaDerm	Time Point	Sex	Occupational risk	HAT cases in the family	Swollen LN	Circadian rythm disruptions	Eating disorders	Sexual dysfunctions	Fever	Headache	Weight loss	Asthenia	Behaviour changes	Pruritus	Dermatitis / skin rash	Any skin symptoms	CATTwb	CATTp	CATTp dilution	RDT SD HAT1.0	mAECTbc	TL LiTat 1.3	TL LiTat 1.5	TL LiTat 1.6	At least one TL+	TBRN3 PCR blood	18S PCR blood	TgsGP PCR blood	AT least one Mol Biol + blood	TBRN3 PCR skin	18S PCR skin	TgsGP PCR skin	AT least one Mol Biol + skin	ISG65 IHC
Control	1016CI	2019	M	1	0	0	0	0	0	0	0	0	1	0	1	1	1	0	0		0	0	0	0	0	0	0	0	0	0	0	0	0	0	0
Control	1022CI	2019	M	1	0	0	0	0	0	0	0	0	0	0	0	0	0	0	0		0	0	0	0	0	0	0	0	0	0	0	0	0	0	0
Control	1031CI	2019	M	1	0	0	0	1	0	0	0	0	0	0	0	0	0	0	0		0	0	0	0	0	0	0	0	0	0	0	0	0	0	0
Control	1032CI	2019	M	1	0	0	0	0	0	1	1	0	1	0	0	0	0	0	0		0	0	0	0	0	0	0	0	0	0	0	0	0	0	0
Control	1033CI	2019	M	1	0	0	1	0	0	1	0	0	0	0	0	0	0	0	0		0	0	0	0	0	0	0	0	0	0	0	0	0	0	0
Control	1044CI	2019	F	1	0	0	0	0	0	1	0	1	1	0	0	0	0	0	0		0	0	0	0	0	0	0	0	0	0	0	0	0	0	0
Control	1045CI	2019	F	1											0	0	0	0	0		0	0	0	0	0	0	0	0	0	0	0	0	0	0	0
Control	1046CI	2019	M												0	0	0	0	0		0	0	0	0	0	0	0	0	0	0	0	0	0	0	0
Control	1046CI	2019	F	1	0	0	0	0	0	0	0	1	0	0	0	0	0	0	0		0	0	0	0	0	0	0	0	0	0	0	0	0	0	0
Control	1048CI	2019	F	1	0	0	0	0	0	0	1	0	0	0	0	0	0	0	0		0	0	0	0	0	0	0	0	0	0	0	0	0	0	0
Control	1052CI	2019	F	1	0	1	0	1	1	1	1	0	1	0	1	0	1	0	0		0	0	0	0	0	0	0	0	0	0	0	0	0	0	0
Control	1055CI	2019	F	1	0	0	0	0	0	0	0	0	1	0	0	0	0	0	0		0	0	0	0	0	0	0	0	0	0	0	0	0	0	0
Control	1056CI	2019	M	0	0	0	0	0	0	0	0	0	0	0	0	1	1	0	0		0	0	0	0	0	0	0	0	0	0	0	0	0	0	0
Control	1057CI	2019	M	1	0	0	0	0	0	0	1	0	0	0	0	1	1	0	0		0	0	0	0	0	0	0	0	0	0	0	0	0	0	0
Control	1059CI	2019	F	0	0	0	0	0	0	1	1	0	0	0	0	0	0	0	0		0	0	0	0	0	0	0	0	0	0	0	0	0	0	0
Control	1066CI	2019	F	0	0	0	0	0	0	1	1	0	1	1	1	0	1	0	0		0	0	0	0	0	0	0	0	0	0	0	0	0	0	0
Control	1068CI	2019	F	1	0	0	0	0	0	1	1	0	1	0	1	0	1	0	0		0	0	0	0	0	0	0	0	0	0	0	1	0	1	1
Control	1069CI	2019	M	1	0	0	0	0	0	0	1	0	1	1	1	0	1	0	0		0	0	0	0	0	0	0	0	0	0	0	0	0	0	0
Control	1075CI	2019	M	1	0	0	0	0	0	1	1	0	1	0	0	0	0	0	0		0	0	0	0	0	0	0	0	0	0	0	0	0	0	0
Control	1076CI	2019	F	1	0	1	0	0	1	0	1	0	0	0	0	0	0	0	0		0	0	0	0	0	0	0	0	0	0	0	0	0	0	0
Control	1077CI	2019	M	0	0	0	1	0	0	0	0	0	1	0				0	0		0	0	0	0	0	0	0	0	0	0	0	0	0	0	0
Control	1078CI	2019	F	1	0	0	0	0	0	0	1	0	0	0	0	0	0	0	0		0	0	0	0	0	0	0	0	0	0	0	0	0	0	0
Control	1079CI	2019	F	1	0	0	0	0	0	0	1	0	0	0	0	0	0	0	0		0	0	0	0	0	0	0	0	0	0	0	0	0	0	0
Control	1081CI	2019	F	1	0	0	0	0	0	0	1	0	0	0	0	0	0	0	0		0	0	0	0	0	0	0	0	0	0	0	0	0	0	0
Control	1082CI	2019	F	1	0	0	0	0	0	1	1	0	1	0	0	0	0	0	0		0	0	0	0	0	0	0	0	0	0	0	0	0	0	0
Control	1083CI	2019	F	1	0	0	0	0	1	1	1	0	0	0	0	0	0	0	0		0	0	0	0	0	0	0	0	0	0	0	0	0	0	0
Control	1084CI	2019	M	1	0	0	0	0	0	0	0	0	0	0	0	0	0	0	0		0	0	0	0	0	0	0	0	0	0	0	0	0	0	0
Control	1085CI	2019	M	1	1	0	0	0	0	0	0	0	0	0	0	0	0	0	0		0	0	0	0	0	0	0	0	0	0	0	0	0	0	0
Control	1086CI	2019	F	0	1	0	0	0	0	0	0	0	1	0	0	0	0	0	0		0	0	0	0	0	0	0	0	0	0	0	0	0	0	0
PCT	1012CI	2019	M	0	1	0	0	0	0	0	0	0	0	0	0	0	0	0	0		0	0	1	0	1	1	0	0	0	0	0	0	0	0	0
PCT	1013CI	2019	M	1	0	0	0	0		0	0	0	0	0	0	0	0	0	0		0	0	0	1	1	1	0	0	0	0	0	0	0	0	1
PCT	1023CI	2019	F	0	1	0	0	0	0	1	1	1	1	0	0	0	0	0	0		0	0	1	0	0	1	0	0	0	0	0	0	0	0	1
PCT	1026CI	2019	F	0	0	0	1	0	0	1	1	0	0	1	1	1	1	1	1	1/8	1	0	0	0	0	0	0	0	0	0	0	0	0	0	1
PCT	1026CI	2021	F	1	1	0	0	0	0	1	1	0	0	0	1	1	1	1	1	1/4		0	1	1	1	1	0			0	0			0
PCT	1026CI	2022	F	0	0	0	0	0	0	0	0	0	0	0	1	0	1	0	0	1/2		0	1	1	1	1	0			0	0			0	0
PCT	1061CI	2019	M	0	0	0	0	0	0	0	0	0	1	0	0	0	0	1	0		0	0	1	1	1	1	0	0	0	0	0	0	0	0	0
PCT	1080CI	2019	M	1	1	1	0	0	0	0	0	0	0	0	0	1	1	1	1	1/4	1	0	1	1	1	1	0	0	0	0	0	0	0	0	0
PCT	1080CI	2021	F	1	1										1	0	1	1	1	1/4		0	1	1	1	1	0			0	1			1	1
PCT	1080CI	2022	M	1	1	0	0	0	0	1	1	0	1	0	1		1	0	1	1/32		0	1	1	1	1	1			1	0			0	1
PCU	1003CI	2019	M	1	0	0	0	0	0	0	0	1	0	1	0	0	0	0	0		0	0	0	1	0	1	0	0	0	0	0	0	0	0	0
PCU	1011CI	2019	F	1	1	0	0	0	0	0	0	0	0	0	0	0	0	0	0		0	0	1	0	0	1	0	0	0	0	0	0	0	0	0
PCU	1014CI	2019	F		0	0	0	0	0	0	0	0	0		1	0	1	0	0		0	0	1	0	0	1	0	0	0	0	0	0	0	0	0
PCU	1014CI	2021	F	0	0	0	0	0	1	0	1	1	1	0	1	1	1	1	0			0	1	1	1	1	0			0	1			1	1
PCU	1015CI	2019	M	0	0	1	1	0	0	0	0	0	1	1	1	1	1	1	1	1/32	1	0	1	1	1	1	1	1	0	1	0	0	0	0	0
PCU	1015CI	2021	M	0	0	0	0	0	0	0	0	0	0	0	0	0	0	1	1	1/8		0	1	1	1	1	0			0	1			1	0
PCU	1015CI	2022	M	0	0	0	0	0	0	0	0	0	0	0	0	0	0	0	1	1/8		0	1	1	1	1	0			0	0			0	0
PCU	1021CI	2019	M	0	0	1	0	0	0	0	1	1	1	0	0	0	0	0	0	1/2	1	0	1	1	0	1	0	0	0	0	0	0	0	0	1
PCU	1021CI	2021	M	0	0	0	0	0	0	0	0	0	0	0	0	0	0	0	0			0	1	1	1	1	0			0	1			1	1
PCU	1021CI	2022	M	0		0	0	0	0	0	0	0	0	0	0	0	0	0	0			0	1	1	1	1	0			0	0			0	0
PCU	1034CI	2019	M	1	0	0	0	0	0	0	0	0	0	0	0	1	1	0	0		0	0	0	0	1	1	0	0	0	0	0	0	0	0
PCU	1034CI	2021	M	1	0	0	0	0	0	0	0	0	0	0	1	1	1	0	0			0	0	0	1	1	0			0	0			0	1
PCU	1034CI	2022	M	1	0	0	0	0	0	0	0	0	0	0	0	0	0	0	0			0	0	0	1	1	0			0	0			0	0
PCU	1073CI	2019	M	0	0	0	0	0	0	1	1	0	0	0	0	0	0	0	1	1/8	1	0	1	1	1	1	0	0	0	0	0	0	0	0	0
PCU	1073CI	2021	M	0	0	0	0	0	0	0	0	0	0	0	0	0	0	0	1	1/4		0	1	0	1	1	0			0	0			0	1
PCU	1073CI	2022	M	1	0	0	0	0	0	0	0	0	0	0	0	0	0	0	0	1/2		0	1	0	1	1	0			0	0			0	0
SeroCATT	1004CI	2019	F	0	0	0	0	0	0	1	1	0	1	0	0	0	0	1	0		0	0	0	0	0	0	0	0	0	0	0	0	0	0	0
SeroCATT	1005CI	2019	F	1	0	0	0	0	0	0	0	0	0	0	1	1	1	1	1	1/8	1	0	0	0	0	0	0	0	0	0	0	0	0	0	0
SeroCATT	1005CI	2021	F	0	0	0	0	0	1	0	1	0	0	0	0	0	0	1	0			0	0	0	0	0	0			0	0			0	1
SeroCATT	1005CI	2022	F	1	0	0	0	0	0	0	0	0	0	0	0	0	0	1	1	1/4		0	0	0	0	0	0			0	0			0	0
SeroCATT	1007CI	2019	F	0	0	1	0	0	0	0	0	0	0	0	0	0	0	1	0	1/2	0	0	0	0	0	0	0	0	0	0	1	0	0	1	1
SeroCATT	1007CI	2021	F	0	0	0	0	0	0	0	0	0	0	0	0	0	0	1	0	1/2		0	0	0	0	0	0			0	0			0	1
SeroCATT	1007CI	2022	F	1	0	0	0	0	0	0	0	0	0	0	0	0	0	1	0	1/2		0	0	0	0	0	0			0	0			0	1
SeroCATT	1010CI	2019	M	1	1	0	0	0	0	0	0	0	0	0	0	0	0	1	1	1/4	0	0	0	0	0	0	0	0	0	0	0	0	0	0	0
SeroCATT	1010CI	2021	M	1	1	0	0	0	0	0	0	0	0	0	0	0	0	1	1	1/4		0	0	0	0	0	0			0	1			1	1
SeroCATT	1010CI	2022	M	1	0	0	0	0	0	0	0	0	0	0	0	0	0	0	0			0	0	0	0	0	0			0	0			0	0
SeroCATT	1019CI	2019	F	1	0	0	0	0	0		1	1	0	0	1	0	1	1	0	1/2	1	0	0	0	0	0	0	0	0	0	0	0	0	0	1
SeroCATT	1024CI	2019	M	1	0	0	0	0	0	0	0	0	0	0	0	0	0	0	1	1/8	0	0	0	0	0	0	0	0	0	0	0	0	0	0	1
SeroCATT	1024CI	2021	M	1	0	0	1	0	0	0	0	0	0	0	0	0	0	1	0	1/2		0	0	0	0	0	0			0	0			0	0
SeroCATT	1024CI	2022	M	1	0	0	0	0	0	0	0	0	0	0	0	0	0	0	0	1/2		0	0	0	0	0	0			0	0			0	0
SeroCATT	1027CI	2019	M	1	0	0	0	0	1	0	0	0	0	0	0	0	0	0	0	1/2	1	0	1	1	1	1	0	0	0	0	0	0	0	0
SeroCATT	1027CI	2021	M	1	0	0	0	0	1	0	0	0	0	0	0	0	0	0	0			0	0	0	0	0	0			0	0			0	0
SeroCATT	1027CI	2022	M	1	0	0	0	0	0	0	0	0	0	0	0	0	0	0	0	1/2		0	0	0	0	0	1			1	0			0	0
SeroCATT	1028CI	2019	M	1	0	1	0	0	1	0	1	0	0	0	0	0	0	1	1	1/32	1	0	0	0	0	0	0	0	0	0	0	0	0	0	0
SeroCATT	1028CI	2021	M	1	0	0	0	0	1	1	1		1	0	0	0	0	1	1	1/16		0	0	0	0	0	0			0	1			1
SeroCATT	1028CI	2022	M	1	0		0	0	1	0	1	0	1	0	0	0	0	1	1	1/16		0	0	0	0	0	0			0	0			0	0
SeroCATT	1035CI	2019	F	1	0	0	1	0	0	0	1	0	1	0	0	0	0	1	1	1/4	0	0	0	0	0	0	0	0	0	0	0	0	0	0	1
SeroCATT	1038CI	2019	F	1	0	0	0	0	0	0	0	0	1	0	0	0	0	1	1	1/16	0	0	0	0	0	0	0	0	0	0	0	0	0	0
SeroCATT	1038CI	2021	M	0	0	0	0	0	0	0	0	0	0	0	0	0	0	1	1	1/32		0	0	0	0	0	0			0	0			0	1
SeroCATT	1038CI	2022	F	1	0	0	0	0	0	0	0	0	0	0	0	0	0	0	1	1/4		0	0	0	0	0	0			0	0			0	0
SeroCATT	1039CI	2019	M	1	0	0	0	0	0	0	0	0	1	0	0	0	0	1	1	1/8	1	0	0	0	0	0	0	0	0	0	0	0	0	0	0
SeroCATT	1039CI	2021	M	1	0	1	0	0	0	1	1	0	0	0	1	0	1	1	1	1/8		0	0	0	0	0	0			0	1			1	1
SeroCATT	1039CI	2022	M	1	0	0	0	0	0	1	1		1	0				1	1	1/8		0	0	0	0	0	0			0	0			0	0
SeroCATT	1042CI	2019	M	1	0	1	0	0	0	0	0	0	1	0	0	1	1	1	1	1/4	0	0	0	0		0	0	0	0	0	0	0	0	0
SeroCATT	1042CI	2021	M	1	0	0	0	0	0	0	0	0	0	0	0	1	1	0	0			0	0	0	0	0	0			0	0			0	1
SeroCATT	1042CI	2022	M	1	0	0	0	0	0	0	0	0	0	0	0	1	1	0	1	1/4		0	0	0	0	0	0			0	0			0	0
SeroCATT	1062CI	2019	F	1	1	0	1	0	0	0	0	1	0	0				0	0		0	0	0	0	0	0	0	0	0	0	0	0	0	0	0
SeroTL	1002CI	2019	M	1	1	0	0	0	0	0	0	0	1	0	0	0	0	0	0		0	0	0	1	0	1	0	0	0	0	0	0	0	0
SeroTL	1002CI	2021	M	0	0	0	0	0							0	0	0	0	0			0	0	1	1	1	0			0	0			0	0
SeroTL	1006CI	2019	M	1	0	0	0	0	0	0	0	0	0	0	0	0	0	0	0		0	0	0	0	0	0	0	0	0	0	1	0	0	1	1
SeroTL	1006CI	2021	M	1	0	0	0	0	0	0	1	0	0	0	0	0	0	0	0			0	0	0	0	0	0			0	1			1	1
SeroTL	1006CI	2022	M	1	0	0	0	0	0	0	0	0	1	0	0	0	0	0	0			0	0	0	0	0	0			0	0			0	0
SeroTL	1008CI	2019	M	1	1	1	0	0	0	0	0	0	0	0	0	1	1	0	0		0	0	1	0	0	1	0	0	0	0	0	0	0	0	0
SeroTL	1009CI	2019	M	1	0	1	0	0	1	0	0	0	0	0	0	0	0	1	1	1/8	1	0	0	0	0	0	0	0	0	0	1	0	0	1	0
SeroTL	1009CI	2021	M	0	0	0	0	0	0	0	0	0	0	0	0	1	1	1	1	1/16		0	1	0	0	1	0			0	1			1	0
SeroTL	1009CI	2022	M	0	0		0		1	0	0	0	0	0	0	0	0	1	1	1/16		0	0	0	0	0	0			0	1			1	0
SeroTL	1018CI	2019	F	0	0	1	1	1	0	0	1	1	1	0	1	0	1	0	0		0	0	0	0	0	0	0	0	0	0	0	0	0	0	0
SeroTL	1029CI	2019	F	0	0	1	0	0	0	0	0	1	1	0	1	1	1	0	0		0	0	0	0	0	0	0	0	0	0	0	0	0	0	1
SeroTL	1030CI	2019	F	1	0	0	0	0	0	0	0	0	0	0	0	0	0	0	0	1/2	0	0	1	1	1	1	0	0	0	0	0	0	0	0	1
SeroTL	1040CI	2019	F	0	0	0	0	0	0	0	0	0	0	0	0	0	0	0	0		0	0	0	0	0	0	0	0	0	0	0	1	0	1	0
SeroTL	1041CI	2019	F	1	1	0	1	0	0	1	1	0	1	0	0	0	0	0	0		0	0	0	0	0	0	0	0	0	0	0	0	0	0	1
SeroTL	1041CI	2021	F	0	1	0	0	0	0	1	1	0	1	0	0		0	0	0			0	1	0	0	1	0			0	0			0	1
SeroTL	1041CI	2022	F	0	0		0	1	0	1	1	0	1	0	0	0	0	0	0			0	0	0	0	0	1			1	0			0	1
SeroTL	1043CI	2019	M	0	0	0	0	1	1	0	0	1	1	1	1	0	1	0	0		0	0	1	1	1	1	0	0	0	0	0	0	0	0
SeroTL	1043CI	2021	M	1	0	0	0	0	1	0	0	0	0	0	1	1	1	0	0			0	1	1	1	1	0			0	1			1	1
SeroTL	1043CI	2022	M	1	0	0	0	0			1		1	0	0	1	1	0	0			0	1	1	1	1	0			0	0			0	1
SeroTL	1050CI	2019	F	1	0	0	0	0	0	1	1	0	0	0	1	0	1	0	0		0	0	0	0	0	0	0	0	0	0	0	0	0	0	0
SeroTL	1063CI	2019	F	1	0	0	0	1	0	0	0	1	0	0	0	0	0	0	0		0	0	0	0	0	0	0	0	0	0	0	0	0	0	0
SeroTL	1064CI	2019	F	1	1	1	1	1	1	1	1	1	1	0	1	0	1	0	0		0	0	0	1	0	1	0	0	0	0	0	0	0	0	0
SeroTL	1064CI	2021	F	1	0	0	0	-	0	1	1	1	1	0		1	1	0	0			0	0	1	1	1
SeroTL	1067CI	2019	M	0	0	0	0	0	0	0	1	0	0	0	0	0	0	0	0		0	0	1	1	1	1	1	0	0	1	0	0	0	0	0
SeroTL	1070CI	2019	F	0	1	0	0	0	0	0	0	0	0	0	0	0	0	0	0		0	0	0	1	1	1	0	0	0	0	0	0	0	0	0
SeroTL	1070CI	2021	F	0	0	0	0	0	0	0	0	0	0	0	0	0	0	0	0			0	0	0	0	0	0			0	0			0	1
SeroTL	1071CI	2019	F	1	1	0	0	1	0	1	1	0	1	0	1	1	1	0	0	1/2	0	0	0	0	0	0	0	0	0	0	0	0	0	0	0
SeroTL	1072CI	2019	M	1	0	0	0	0	0	1	1	0	0	0	0	0	0	0	0		0	0	0	0	0	0	0	0	0	0	0	0	0	0	0
SeroTL	1088CI	2019	M	0	0	0	0	0	0	0	1	0	0	0	1	0	1	0	0		0	0	1	1	1	1	0	0	0	0	0	0	0	0	1
SeroTL	1088CI	2021	M	0	0	0	0	0	0	0	0	0	0	0	1	0	1	0	0	1/2		0	1	1	1	1	0			0	0			0	1
SeroTL	1090CI	2019	F	0	1	0	0	0	0	0	0	0	0	0	1	0	1	0	0		0	0	0	1	1	1	0	0	0	0	0	0	0	0	0
SeroTL	1090CI	2021	F	0	1	0				1	1	0	0	0	1	1	1	0	0			0	0	1	0	1	0			0	0			0	1
SeroTL	1090CI	2022	F	0	0	0	0	0	0	0	1	0	1	0	0	0	0	0	0			0	0	0	0	0	0			0	0			0	0
